# Deciphering the heterogeneous niche in the tumor progression of hepatocellular carcinoma: a Spatial single-cell landscape and multi-omics atlas analysis

**DOI:** 10.1101/2022.03.09.22272063

**Authors:** Jiazhou Ye, Yan Lin, Zhiling Liao, Xing Gao, Cheng Lu, Lu Lu, Julu Huang, Xi Huang, Tao Bai, Jie Chen, Xiaobo Wang, Min Luo, Mingzhi Xie, Feixiang Wu, Guobin Wu, Liang Ma, Bangde Xiang, Yongqiang Li, Hongping Yu, Xiaoling Luo, Rong Liang

## Abstract

Hepatocellular carcinoma (HCC) is an invasive disease which is characteristic with highly heterogeneous molecular phenotype, rich blood supply, and unique immune niche, therefore it is of great significance to explore the tumor heterogeneous niche and clonal evolution progress of these malignant cells. Based on the advance in single-cell technology, spatial transcriptome technology, and Oxford nanopore technology, this study innovatively reconstructed and delineated the heterogeneity of the HCC tumor niche and its tumor progression pattern. Our results showed that the copy number variation (CNV) of cells in cancer lesions and liver cirrhosis lesions of the same patient is basically the same and is mainly regulated by transcription factors such as TP53, HOXA7, FOXN3, and PPARG, suggests that malignant cells of common origin gradually evolve into different lesions in a very rare numbers of different CNVs, which are mainly regulated by expression patterns and mediate the heterogeneity between the tumor and cirrhosis lesions. Angiogenesis-related genes (SREBF1, ZNF585A, and HOXB5) may mediate communication between HCC subpopulations and endothelial cells via exosomes, thereby contributing to the angiogenic niche before HCC metastasis. In addition, numerous CNVs were found in patients with early recurrent HCC, and these mutated genes is the potential niche genes for the early tumor recurrence. In summary, this study provides a general transcriptional landscape of the ecological structure of HCC, systematically maps the molecular, cellular, and spatial composition of different HCC cell niches, and provides a scientific and theoretical basis at the molecular and cellular levels for personalized and accurate treatment strategies for HCC.
