## Supplementary material for "Deciphering the heterogeneous niche in the tumor progression of hepatocellular carcinoma: a Spatial single-cell landscape and multi-omics atlas analysis": Demographic and clinical data are presented in Table S1

### Sheet: Sheet1
Number	Gender	Sample	Group	Age Range	BMI	History of hypertension	History of diabetes	History of hepatitis B	History of hepatitis C	History of syphilis	HIV infection	BCLC stage	WBC(x10^9/L)	RBC(10^12/L)	HGB(g/L)	PLT(x10^9/L)	TB(umol/L)	DBIL(umol/L)	TP(g/L)	ALB(g/L)	GLB(g/L)	A/G	Prealbumin(mg/L)	ALT(U/L)	AST(U/L)	Cr(umol/L)	GLU mmol/L	AFP	CEA	CA125	CA19-9	CYFRA 21-1	SCC antigen	AFP-L3	Abnormal prothrombin	CRP	PT (S)	PT/INR (S)	TT	D-dimer	APTT(S)
1	male	HCC	Case	61-65	18.2	N	N	Y	N	N	N	C	5.37	4.72	147	164	17.7	7.3	64.9	39.1	25.8	1.52	200.7	25	30	74	3.91	2.35	2.14	5.8	6.8	1.49	0.6			0.16	13.6	1.09	17.5	0.23	24.6
2	male	HCC	Case	46-50	24.4	N	N	Y	N	N	N	B	6.34	4.74	134	267	14.1	5.6	64.3	34.8	29.5	1.18	141.9	33	68	77	4.77	35496	13.23	48.1	14.8	3.59	0.8	10005	>20000	21.32	13.1	1.07	17.4	3.47	29.5
3	male	HCC	Case	66-70	19.8	Y	Y	N	N	Y	N	A	11.52	4.98	106	478	5.3	2.4	65.5	34	31.5	1.08	266.1	45	28	77	6.95	3.31	3.52	8.8	0			<5	28.96	4.9	11.9	0.95	17.9	0.28	26.9
4-1	male	HCC	Case	61-65	22.2	Y	Y	Y	N	N	N	B	4.39	3.97	126	70	12.7	4.7	59.1	35.5	23.6	1.5	215.9	109	74	83	13.24	9.22	5.66	13.1	49.2	2.71	0.4	<0.6	23.34		11.4	0.91	16.9		23.5
4-2		cirrhosis nodules	Case
5	male	HCC	Case	56-60	25.7	Y	N	Y	N	N	N	A	5.61	4.62	113	194	14.3	6.5	70	39.1	30.9	1.27	228.4	29	54	92	3.52	131.6	2.69	14.5	18.8	3.08	0.7	27.7	>20000	14.88	12.7	1.03	16.7	0.62	33.4
6	Female	normal liver	Control	40-45	20.1	N	N	Y	N	N	N		6.02	3.9	118	242	8.5	3.4	60.6	39	21.6	1.81	223.1	13	21	53	4.05	1.66	1.08	9.1	2	0.83	0.8	<0.6	0.58		12.1	0.98	16.1	0.84	29.6
7	Female	HCC	Case	46-50	21.42	N	N	Y	N	N	N	A	4.1	3.9	128	236	17.8	4.8	61.9	40	21.9	1.83	198	10	27	71	4.17	3.29	1.62	14.8	3.6	3.13	0.4	<0.6	13.25	0.04	12.1	0.98	18.2	0.11	30.1
